# ExPheWas: a browser for gene-based pheWAS associations

**DOI:** 10.1101/2021.03.17.21253824

**Authors:** Marc-André Legault, Louis-Philippe Lemieux Perreault, Marie-Pierre Dubé

## Abstract

**Motivation:** The relationship between protein coding genes and phenotypes has the potential to inform on the underlying molecular function in disease etiology. We conducted a phenome-wide association study (pheWAS) of protein coding genes using a principal components analysis-based approach in the UK Biobank.

**Results:** We tested the association between 19,114 protein coding gene regions and 1,210 phenotypes including anthropometric measurements, laboratory biomarkers, cancer registry data, hospitalization and death record codes and algorithmically-defined cardiovascular outcomes. We report the pheWAS results in a user-friendly web-based browser. Taking atrial fibrillation, a common cardiac arrhythmia, as an example, ExPheWas identified genes that are known drug targets for the treatment of arrhythmias and genes involved in biological processes implicated in cardiac muscle function. We also identified *MYOT* as a possible atrial fibrillation gene.

**Availability and implementation:** The ExPheWas browser and API are available at http://exphewas.statgen.org/
