## Supplementary Table 1 for "ExPheWas: a browser for gene-based pheWAS associations"

### Sheet: transforms_metadata
ukbphewas_id	Variable label	Uk Biobank ID	n (full cohort)	Transform	QQ plot r2	QQ plot r2 after transformation	Transformed values mean	Transformed values s.d.
1	imt (intima media thickness)	multiple	26006	log(shift=0)	0.95	0.99	6.507	0.175
2	whr_bl (Waist to hip ratio at baseline)	multiple	500278		0.99	0.99	0.872	0.09
3	bodyfatp_bl (Body fat percentage at baseline)	23099	492134		1	1	31.452	8.548
4	fev1	20150	353336		0.99	0.99	2.851	0.78
5	xbmi_bl (Body mass index at baseline)	multiple	499444	log(shift=0)	0.95	0.99	3.297	0.167
6	hip_bl (Hip circumference at baseline)	49	500324		0.95	0.95	103.402	9.25
7	basalmrate_bl (Basal metabolic rate at baseline)	23105	492395		0.95	0.95	6616.14	1364.3
8	waist_bl (Wait circumference at baseline)	48	500383		0.99	0.99	90.311	13.486
9	pulserate_bl (Pulse rate at baseline)	multiple	501220		0.98	0.98	69.417	11.267
10	dbp_bl (Diastolic blood pressure at baseline)	multiple	501220		1	1	82.257	10.155
11	fvc (Forced vital capacity at baseline)	20151	353336	log(shift=0)	0.98	0.99	1.295	0.265
12	sbp_bl (Systolic blood pressure at baseline)	multiple	501218		0.98	0.98	137.849	18.664
13	Pulse wave velocity (manual entry)	4207	236	outlier_removal_iqr(tol=2, how="right");log()	0.57	0.99	2.296	0.301
14	Forced vital capacity (FVC) (pilot)	10694	3421	outlier_removal_iqr(tol=3, how="right")	0.95	0.99	3.624	0.983
15	Forced expiratory volume in 1-second (FEV1), Best measure	20150	353330		0.99	0.99	2.851	0.78
16	Forced vital capacity (FVC), Best measure	20151	353330	log(shift=1)	0.98	1	1.543	0.206
17	Forced expiratory volume in 1-second (FEV1), predicted	20153	151979	log(shift=0)	0.96	0.98	1.042	0.199
18	Forced expiratory volume in 1-second (FEV1), predicted percentage	20154	151979		0.99	0.99	95.615	16.881
19	Forced expiratory volume in 1-second (FEV1) Z-score	20256	379411		1	1	0.396	1.112
20	Forced vital capacity (FVC) Z-score	20257	379411		0.99	0.99	0.181	1.052
21	FEV1/ FVC ratio Z-score	20258	379411		0.97	0.97	0.418	0.888
22	Pulse wave Arterial Stiffness index	21021	200579	log();winsorize(None, 1e-3)	0.61	0.99	2.302	0.289
23	White blood cell (leukocyte) count	30000	479374	outlier_removal_iqr(tol=5, how="both");log()	0.72	1	2.039	0.218
24	Red blood cell (erythrocyte) count	30010	479379		0.99	0.99	4.518	0.416
25	Haemoglobin concentration	30020	479379		0.99	0.99	14.177	1.243
26	Haematocrit percentage	30030	479379		0.99	0.99	41.089	3.544
27	Mean corpuscular volume	30040	479378		0.96	0.96	91.107	4.592
28	Mean corpuscular haemoglobin	30050	479375	remove_zeros()	0.89	0.89	31.45	1.916
29	Mean corpuscular haemoglobin concentration	30060	479372	log(shift=0)	0.83	0.9	3.541	0.03
30	Red blood cell (erythrocyte) distribution width	30070	479378	remove_zeros();outlier_removal_iqr(tol=1, how="left");log()	0.81	0.88	2.672	0.063
31	Platelet count	30080	479375	sqrt()	0.97	0.99	15.782	1.869
32	Platelet crit	30090	479161		0.97	0.97	0.232	0.049
33	Mean platelet (thrombocyte) volume	30100	479370		0.97	0.97	9.328	1.083
34	Platelet distribution width	30110	479160		0.97	0.97	16.493	0.521
35	Lymphocyte count	30120	478511	log(shift=1)	0.33	0.96	1.061	0.21
36	Monocyte count	30130	478511	log(shift=1)	0.42	0.92	0.381	0.117
37	Neutrophill count	30140	478511	log(shift=1)	0.93	0.99	1.621	0.26
38	Eosinophill count	30150	478511	sqrt(shift=0)	0.93	0.95	0.391	0.148
39	Basophill count	30160	478511	sqrt()	0.54	0.9	0.144	0.114
40	Nucleated red blood cell count	30170	478285		0.04	0.04	0.002	0.033
41	Lymphocyte percentage	30180	478516		0.98	0.98	28.892	7.476
42	Monocyte percentage	30190	478516	log(shift=1)	0.73	0.96	2.043	0.292
43	Neutrophill percentage	30200	478516		0.98	0.98	60.923	8.495
44	Eosinophill percentage	30210	478516	log(shift=1)	0.79	0.99	1.17	0.438
45	Basophill percentage	30220	478516	sqrt()	0.48	0.85	0.707	0.262
46	Nucleated red blood cell percentage	30230	478281		0.05	0.05	0.037	0.45
47	Reticulocyte percentage	30240	471320	log(shift=1)	0.41	0.96	0.825	0.223
48	Reticulocyte count	30250	471320	sqrt()	0.46	0.9	0.241	0.053
49	Mean reticulocyte volume	30260	471319		0.97	0.97	106.079	7.825
50	Mean sphered cell volume	30270	471060		0.99	0.99	82.979	5.337
51	Immature reticulocyte fraction	30280	471058		1	1	0.291	0.061
52	High light scatter reticulocyte percentage	30290	471060	log(shift=1)	0.39	0.95	0.327	0.141
53	High light scatter reticulocyte count	30300	471059	sqrt()	0.82	0.98	0.13	0.034
54	Albumin	30600	432359		1	1	45.221	2.62
55	Alkaline phosphatase	30610	470883	log(shift=0)	0.82	0.99	4.39	0.28
56	Alanine aminotransferase	30620	470682	log(shift=0)	0.7	0.98	3.044	0.456
57	Apolipoprotein A	30630	429811		0.98	0.98	1.539	0.27
58	Apolipoprotein B	30640	468537		0.99	0.99	1.032	0.238
59	Aspartate aminotransferase	30650	469133	log(shift=0)	0.58	0.94	3.222	0.278
60	Direct bilirubin	30660	401049	log(shift=0)	0.72	0.94	0.533	0.356
61	Urea	30670	470562		0.91	0.91	5.407	1.398
62	Calcium	30680	432211		0.98	0.98	2.381	0.094
63	Cholesterol	30690	470870		1	1	5.693	1.143
64	Creatinine	30700	470647	log(shift=0)	0.69	0.98	4.259	0.206
65	C-reactive protein	30710	469881	log(shift=0)	0.48	0.99	0.335	1.06
66	Cystatin C	30720	470841	log(shift=0)	0.77	0.96	-0.111	0.165
67	Gamma glutamyltransferase	30730	470628	log(shift=0)	0.48	0.95	3.371	0.628
68	Glucose	30740	431865	log(shift=0)	0.57	0.81	1.616	0.177
69	Glycated haemoglobin (HbA1c)	30750	467936	log(shift=0)	0.71	0.88	3.574	0.154
70	HDL cholesterol	30760	432156		0.97	0.97	1.45	0.382
71	IGF-1	30770	468409		0.98	0.98	21.387	5.689
72	LDL direct	30780	470032		0.99	0.99	3.556	0.868
73	Lipoprotein A	30790	377680		0.77	0.77	44.68	49.266
74	Oestradiol	30800	77719		0.6	0.6	459.249	428.972
75	Phosphate	30810	431546		1	1	1.161	0.161
76	Rheumatoid factor	30820	41991		0.7	0.7	24.499	19.799
77	SHBG	30830	428197	log(shift=0)	0.88	1	3.817	0.508
78	Total bilirubin	30840	468910	log(shift=0)	0.77	0.98	2.126	0.391
79	Testosterone	30850	427085		0.85	0.85	6.552	6.052
80	Total protein	30860	431892		0.99	0.99	72.535	4.104
81	Triglycerides	30870	470500	log(shift=0)	0.84	0.99	0.419	0.516
82	Urate	30880	470321		0.99	0.99	309.339	80.328
83	Vitamin D	30890	449978		0.97	0.97	48.578	21.061
