## Supplementary Table 4 for "ExPheWas: a browser for gene-based pheWAS associations"

### Sheet: gProfiler_hsapiens_2-10-2021_12
source	term_name	term_id	adjusted_p_value	negative_log10_of_adjusted_p_value	term_size	query_size	intersection_size	effective_domain_size	intersections
HP	Supraventricular arrhythmia	HP:0005115	3.68395e-07	6.43369	100	48	12	4461	ENSG00000185313,ENSG00000183873,ENSG00000112984,ENSG00000138622,ENSG00000183072,ENSG00000120457,ENSG00000155657,ENSG00000197616,ENSG00000089225,ENSG00000057294,ENSG00000092054,ENSG00000160688
GO:BP	cardiac muscle contraction	GO:0060048	9.51521e-06	5.02158	144	126	11	18092	ENSG00000173991,ENSG00000185313,ENSG00000183873,ENSG00000138622,ENSG00000183072,ENSG00000120457,ENSG00000155657,ENSG00000197616,ENSG00000057294,ENSG00000092054,ENSG00000105974
HP	Atrial fibrillation	HP:0005110	2.57991e-05	4.5884	66	48	9	4461	ENSG00000183873,ENSG00000112984,ENSG00000138622,ENSG00000183072,ENSG00000120457,ENSG00000155657,ENSG00000197616,ENSG00000089225,ENSG00000092054
HP	Atrioventricular block	HP:0001678	3.85674e-05	4.41378	69	48	9	4461	ENSG00000185313,ENSG00000183873,ENSG00000138622,ENSG00000183072,ENSG00000120457,ENSG00000155657,ENSG00000197616,ENSG00000089225,ENSG00000057294
HP	Atrial arrhythmia	HP:0001692	4.98804e-05	4.30207	71	48	9	4461	ENSG00000183873,ENSG00000112984,ENSG00000138622,ENSG00000183072,ENSG00000120457,ENSG00000155657,ENSG00000197616,ENSG00000089225,ENSG00000092054
HP	First degree atrioventricular block	HP:0011705	5.73121e-05	4.24175	34	48	7	4461	ENSG00000185313,ENSG00000183873,ENSG00000138622,ENSG00000183072,ENSG00000197616,ENSG00000089225,ENSG00000057294
HP	Abnormal atrioventricular conduction	HP:0005150	7.22757e-05	4.14101	74	48	9	4461	ENSG00000185313,ENSG00000183873,ENSG00000138622,ENSG00000183072,ENSG00000120457,ENSG00000155657,ENSG00000197616,ENSG00000089225,ENSG00000057294
HP	Heart block	HP:0012722	8.20792e-05	4.08577	100	48	10	4461	ENSG00000185313,ENSG00000183873,ENSG00000138622,ENSG00000183072,ENSG00000120457,ENSG00000155657,ENSG00000197616,ENSG00000089225,ENSG00000057294,ENSG00000092054
GO:BP	striated muscle contraction	GO:0006941	0.000115137	3.93879	183	126	11	18092	ENSG00000173991,ENSG00000185313,ENSG00000183873,ENSG00000138622,ENSG00000183072,ENSG00000120457,ENSG00000155657,ENSG00000197616,ENSG00000057294,ENSG00000092054,ENSG00000105974
GO:BP	actin filament-based movement	GO:0030048	0.000242585	3.61514	155	126	10	18092	ENSG00000173991,ENSG00000183873,ENSG00000115935,ENSG00000138622,ENSG00000120457,ENSG00000155657,ENSG00000197616,ENSG00000057294,ENSG00000092054,ENSG00000105974
GO:BP	animal organ morphogenesis	GO:0009887	0.000269792	3.56897	1106	126	25	18092	ENSG00000173991,ENSG00000143537,ENSG00000043039,ENSG00000116539,ENSG00000185313,ENSG00000100714,ENSG00000116132,ENSG00000169231,ENSG00000183873,ENSG00000107859,ENSG00000158169,ENSG00000146021,ENSG00000183072,ENSG00000061492,ENSG00000166167,ENSG00000164093,ENSG00000008710,ENSG00000107882,ENSG00000155657,ENSG00000197616,ENSG00000089225,ENSG00000057294,ENSG00000092054,ENSG00000105974,ENSG00000166317
HP	Supraventricular tachycardia	HP:0004755	0.00037647	3.42427	44	48	7	4461	ENSG00000185313,ENSG00000183873,ENSG00000138622,ENSG00000183072,ENSG00000197616,ENSG00000057294,ENSG00000160688
GO:BP	actin-mediated cell contraction	GO:0070252	0.000444117	3.3525	126	126	9	18092	ENSG00000173991,ENSG00000183873,ENSG00000138622,ENSG00000120457,ENSG00000155657,ENSG00000197616,ENSG00000057294,ENSG00000092054,ENSG00000105974
HP	Cardiac conduction abnormality	HP:0031546	0.000593146	3.22684	123	48	10	4461	ENSG00000185313,ENSG00000183873,ENSG00000138622,ENSG00000183072,ENSG00000120457,ENSG00000155657,ENSG00000197616,ENSG00000089225,ENSG00000057294,ENSG00000092054
HP	Syncope	HP:0001279	0.000649726	3.18727	95	48	9	4461	ENSG00000185313,ENSG00000183873,ENSG00000112984,ENSG00000138622,ENSG00000183072,ENSG00000120457,ENSG00000107882,ENSG00000197616,ENSG00000057294
GO:CC	Z disc	GO:0030018	0.00100718	2.99689	128	130	8	18963	ENSG00000173991,ENSG00000183873,ENSG00000120729,ENSG00000155657,ENSG00000197616,ENSG00000092054,ENSG00000165410,ENSG00000166317
GO:BP	regulation of heart rate	GO:0002027	0.00139638	2.855	106	126	8	18092	ENSG00000185313,ENSG00000183873,ENSG00000138622,ENSG00000120457,ENSG00000197616,ENSG00000057294,ENSG00000092054,ENSG00000105974
GO:BP	sarcomere organization	GO:0045214	0.00139783	2.85454	46	126	6	18092	ENSG00000173991,ENSG00000183072,ENSG00000155657,ENSG00000197616,ENSG00000165410,ENSG00000166317
GO:BP	heart development	GO:0007507	0.00147047	2.83254	594	126	17	18092	ENSG00000173991,ENSG00000143537,ENSG00000100714,ENSG00000183873,ENSG00000141736,ENSG00000183072,ENSG00000061492,ENSG00000164093,ENSG00000008710,ENSG00000107882,ENSG00000155657,ENSG00000197616,ENSG00000089225,ENSG00000057294,ENSG00000092054,ENSG00000160691,ENSG00000166317
HP	Abnormal ST segment	HP:0012249	0.00180364	2.74385	35	48	6	4461	ENSG00000185313,ENSG00000183873,ENSG00000138622,ENSG00000183072,ENSG00000197616,ENSG00000057294
GO:BP	cardiac muscle cell action potential	GO:0086001	0.00182626	2.73844	76	126	7	18092	ENSG00000185313,ENSG00000183873,ENSG00000138622,ENSG00000120049,ENSG00000120457,ENSG00000057294,ENSG00000105974
GO:BP	heart contraction	GO:0060047	0.00194686	2.71067	295	126	12	18092	ENSG00000173991,ENSG00000185313,ENSG00000183873,ENSG00000138622,ENSG00000183072,ENSG00000120049,ENSG00000120457,ENSG00000155657,ENSG00000197616,ENSG00000057294,ENSG00000092054,ENSG00000105974
HP	Increased variability in muscle fiber diameter	HP:0003557	0.00206713	2.68463	56	48	7	4461	ENSG00000173991,ENSG00000179085,ENSG00000120729,ENSG00000125459,ENSG00000155657,ENSG00000092054,ENSG00000165410
GO:CC	I band	GO:0031674	0.00207017	2.68399	141	130	8	18963	ENSG00000173991,ENSG00000183873,ENSG00000120729,ENSG00000155657,ENSG00000197616,ENSG00000092054,ENSG00000165410,ENSG00000166317
HP	Bundle branch block	HP:0011710	0.00233749	2.63125	57	48	7	4461	ENSG00000185313,ENSG00000183873,ENSG00000138622,ENSG00000183072,ENSG00000197616,ENSG00000057294,ENSG00000092054
GO:MF	protein kinase binding	GO:0019901	0.00247523	2.60638	679	129	17	18694	ENSG00000173207,ENSG00000113580,ENSG00000177733,ENSG00000158402,ENSG00000183873,ENSG00000112984,ENSG00000141738,ENSG00000011523,ENSG00000138433,ENSG00000008710,ENSG00000105971,ENSG00000107882,ENSG00000155657,ENSG00000197616,ENSG00000057294,ENSG00000105974,ENSG00000160691
HP	Tachycardia	HP:0001649	0.00265177	2.57646	112	48	9	4461	ENSG00000185313,ENSG00000183873,ENSG00000138622,ENSG00000183072,ENSG00000120457,ENSG00000155657,ENSG00000197616,ENSG00000057294,ENSG00000160688
GO:BP	heart process	GO:0003015	0.00275995	2.5591	305	126	12	18092	ENSG00000173991,ENSG00000185313,ENSG00000183873,ENSG00000138622,ENSG00000183072,ENSG00000120049,ENSG00000120457,ENSG00000155657,ENSG00000197616,ENSG00000057294,ENSG00000092054,ENSG00000105974
HP	Abnormality of skeletal muscle fiber size	HP:0012084	0.00296762	2.52759	59	48	7	4461	ENSG00000173991,ENSG00000179085,ENSG00000120729,ENSG00000125459,ENSG00000155657,ENSG00000092054,ENSG00000165410
GO:BP	muscle contraction	GO:0006936	0.00328864	2.48298	368	126	13	18092	ENSG00000173991,ENSG00000185313,ENSG00000183873,ENSG00000120729,ENSG00000138622,ENSG00000183072,ENSG00000120049,ENSG00000120457,ENSG00000155657,ENSG00000197616,ENSG00000057294,ENSG00000092054,ENSG00000105974
GO:BP	heart morphogenesis	GO:0003007	0.00355317	2.44938	258	126	11	18092	ENSG00000173991,ENSG00000143537,ENSG00000183072,ENSG00000164093,ENSG00000107882,ENSG00000155657,ENSG00000197616,ENSG00000089225,ENSG00000057294,ENSG00000092054,ENSG00000166317
GO:BP	adult heart development	GO:0007512	0.00393883	2.40463	14	126	4	18092	ENSG00000173991,ENSG00000183072,ENSG00000197616,ENSG00000092054
GO:BP	cell-cell signaling involved in cardiac conduction	GO:0086019	0.00411687	2.38543	31	126	5	18092	ENSG00000185313,ENSG00000183873,ENSG00000138622,ENSG00000120457,ENSG00000057294
GO:BP	movement of cell or subcellular component	GO:0006928	0.00441456	2.35511	2337	126	36	18092	ENSG00000173991,ENSG00000143537,ENSG00000146013,ENSG00000116539,ENSG00000183873,ENSG00000112984,ENSG00000120729,ENSG00000116586,ENSG00000138792,ENSG00000174175,ENSG00000075945,ENSG00000141738,ENSG00000115935,ENSG00000141736,ENSG00000198728,ENSG00000214655,ENSG00000138622,ENSG00000107954,ENSG00000112981,ENSG00000116584,ENSG00000107862,ENSG00000000457,ENSG00000164093,ENSG00000120457,ENSG00000155657…
GO:BP	anatomical structure morphogenesis	GO:0009653	0.00449568	2.3472	2865	126	41	18092	ENSG00000173991,ENSG00000143537,ENSG00000043039,ENSG00000146013,ENSG00000116539,ENSG00000185313,ENSG00000100714,ENSG00000116132,ENSG00000169231,ENSG00000183873,ENSG00000120729,ENSG00000107859,ENSG00000138792,ENSG00000158169,ENSG00000141738,ENSG00000141736,ENSG00000198728,ENSG00000214655,ENSG00000146021,ENSG00000183072,ENSG00000120370,ENSG00000061492,ENSG00000077150,ENSG00000116584,ENSG00000166167…
GO:BP	cell communication involved in cardiac conduction	GO:0086065	0.00457759	2.33936	56	126	6	18092	ENSG00000185313,ENSG00000183873,ENSG00000138622,ENSG00000120457,ENSG00000057294,ENSG00000105974
HP	Sudden death	HP:0001699	0.00577658	2.23833	92	48	8	4461	ENSG00000185313,ENSG00000183873,ENSG00000115935,ENSG00000120457,ENSG00000155657,ENSG00000197616,ENSG00000057294,ENSG00000092054
GO:BP	cardiac muscle tissue morphogenesis	GO:0055008	0.0083766	2.07693	62	126	6	18092	ENSG00000173991,ENSG00000183072,ENSG00000155657,ENSG00000197616,ENSG00000057294,ENSG00000092054
GO:BP	regulation of striated muscle contraction	GO:0006942	0.00887472	2.05185	96	126	7	18092	ENSG00000185313,ENSG00000183873,ENSG00000138622,ENSG00000183072,ENSG00000057294,ENSG00000092054,ENSG00000105974
HP	Abnormal left ventricle morphology	HP:0001711	0.0100403	1.99825	99	48	8	4461	ENSG00000173991,ENSG00000183873,ENSG00000138622,ENSG00000183072,ENSG00000120457,ENSG00000155657,ENSG00000197616,ENSG00000092054
GO:MF	kinase binding	GO:0019900	0.0113009	1.94689	763	129	17	18694	ENSG00000173207,ENSG00000113580,ENSG00000177733,ENSG00000158402,ENSG00000183873,ENSG00000112984,ENSG00000141738,ENSG00000011523,ENSG00000138433,ENSG00000008710,ENSG00000105971,ENSG00000107882,ENSG00000155657,ENSG00000197616,ENSG00000057294,ENSG00000105974,ENSG00000160691
GO:BP	regulation of heart rate by cardiac conduction	GO:0086091	0.0133422	1.87477	39	126	5	18092	ENSG00000183873,ENSG00000138622,ENSG00000120457,ENSG00000057294,ENSG00000105974
GO:BP	myofibril assembly	GO:0030239	0.0144147	1.84119	68	126	6	18092	ENSG00000173991,ENSG00000183072,ENSG00000155657,ENSG00000197616,ENSG00000165410,ENSG00000166317
GO:CC	contractile fiber	GO:0043292	0.0159294	1.7978	242	130	9	18963	ENSG00000173991,ENSG00000183873,ENSG00000120729,ENSG00000155657,ENSG00000197616,ENSG00000092054,ENSG00000165410,ENSG00000124795,ENSG00000166317
GO:CC	caveolar macromolecular signaling complex	GO:0002095	0.0166565	1.77842	2	130	2	18963	ENSG00000105971,ENSG00000105974
GO:BP	cardiac conduction	GO:0061337	0.0170939	1.76716	148	126	8	18092	ENSG00000185313,ENSG00000183873,ENSG00000138622,ENSG00000183072,ENSG00000120049,ENSG00000120457,ENSG00000057294,ENSG00000105974
HP	Abnormal cardiac test	HP:0500015	0.0179181	1.74671	107	48	8	4461	ENSG00000185313,ENSG00000183873,ENSG00000138622,ENSG00000183072,ENSG00000120457,ENSG00000155657,ENSG00000197616,ENSG00000057294
HP	Right ventricular failure	HP:0001708	0.0184653	1.73364	15	48	4	4461	ENSG00000183072,ENSG00000155657,ENSG00000197616,ENSG00000092054
GO:BP	regulation of heart contraction	GO:0008016	0.0252866	1.59711	259	126	10	18092	ENSG00000185313,ENSG00000183873,ENSG00000138622,ENSG00000183072,ENSG00000120049,ENSG00000120457,ENSG00000197616,ENSG00000057294,ENSG00000092054,ENSG00000105974
GO:BP	muscle tissue morphogenesis	GO:0060415	0.0254857	1.5937	75	126	6	18092	ENSG00000173991,ENSG00000183072,ENSG00000155657,ENSG00000197616,ENSG00000057294,ENSG00000092054
GO:MF	ion channel binding	GO:0044325	0.0262909	1.58019	137	129	7	18694	ENSG00000173991,ENSG00000185313,ENSG00000183873,ENSG00000120049,ENSG00000008710,ENSG00000057294,ENSG00000105974
GO:BP	animal organ development	GO:0048513	0.0285246	1.54478	3770	126	47	18092	ENSG00000140836,ENSG00000173991,ENSG00000163374,ENSG00000143537,ENSG00000043039,ENSG00000116539,ENSG00000166090,ENSG00000185313,ENSG00000100714,ENSG00000116132,ENSG00000169231,ENSG00000183873,ENSG00000163348,ENSG00000107872,ENSG00000107859,ENSG00000138792,ENSG00000158169,ENSG00000141736,ENSG00000198728,ENSG00000167968,ENSG00000160685,ENSG00000146021,ENSG00000183072,ENSG00000120370,ENSG00000061492…
GO:BP	muscle structure development	GO:0061061	0.0325131	1.48794	672	126	16	18092	ENSG00000140836,ENSG00000173991,ENSG00000043039,ENSG00000183072,ENSG00000061492,ENSG00000107954,ENSG00000105971,ENSG00000155657,ENSG00000197616,ENSG00000089225,ENSG00000057294,ENSG00000092054,ENSG00000165410,ENSG00000105974,ENSG00000166091,ENSG00000166317
HP	Arrhythmia	HP:0011675	0.0341	1.46725	380	48	14	4461	ENSG00000173991,ENSG00000185313,ENSG00000183873,ENSG00000112984,ENSG00000115935,ENSG00000138622,ENSG00000183072,ENSG00000120457,ENSG00000155657,ENSG00000197616,ENSG00000089225,ENSG00000057294,ENSG00000092054,ENSG00000160688
GO:CC	sarcomere	GO:0030017	0.0349785	1.4562	209	130	8	18963	ENSG00000173991,ENSG00000183873,ENSG00000120729,ENSG00000155657,ENSG00000197616,ENSG00000092054,ENSG00000165410,ENSG00000166317
GO:BP	regulation of cardiac muscle contraction	GO:0055117	0.039702	1.40119	81	126	6	18092	ENSG00000185313,ENSG00000183873,ENSG00000138622,ENSG00000183072,ENSG00000057294,ENSG00000105974
HP	Abnormal right ventricular function	HP:0033118	0.0404235	1.39337	18	48	4	4461	ENSG00000183072,ENSG00000155657,ENSG00000197616,ENSG00000092054
GO:BP	striated muscle tissue development	GO:0014706	0.0421173	1.37554	399	126	12	18092	ENSG00000173991,ENSG00000183072,ENSG00000061492,ENSG00000107954,ENSG00000105971,ENSG00000155657,ENSG00000197616,ENSG00000089225,ENSG00000057294,ENSG00000092054,ENSG00000165410,ENSG00000105974
GO:BP	muscle organ morphogenesis	GO:0048644	0.0425941	1.37065	82	126	6	18092	ENSG00000173991,ENSG00000183072,ENSG00000155657,ENSG00000197616,ENSG00000057294,ENSG00000092054
GO:BP	striated muscle cell development	GO:0055002	0.0429536	1.367	122	126	7	18092	ENSG00000173991,ENSG00000183072,ENSG00000105971,ENSG00000155657,ENSG00000197616,ENSG00000165410,ENSG00000166317
HP	Autosomal dominant inheritance	HP:0000006	0.0472682	1.32543	1766	48	33	4461	ENSG00000140836,ENSG00000143603,ENSG00000173991,ENSG00000116539,ENSG00000185313,ENSG00000113580,ENSG00000116132,ENSG00000183873,ENSG00000132563,ENSG00000120729,ENSG00000107859,ENSG00000141736,ENSG00000148842,ENSG00000146021,ENSG00000138622,ENSG00000183072,ENSG00000077150,ENSG00000164093,ENSG00000120457,ENSG00000008710,ENSG00000125459,ENSG00000107882,ENSG00000155657,ENSG00000197616,ENSG00000089225…
CORUM	TTN-TCAP complex	CORUM:6432	0.049683	1.30379	2	34	2	3624	ENSG00000173991,ENSG00000155657
